# The clinical utility and epidemiological impact of self-testing for SARS-CoV-2 using antigen detecting diagnostics: a systematic review and meta-analysis

**DOI:** 10.1101/2022.07.03.22277183

**Authors:** Lukas E. Brümmer, Christian Erdmann, Hannah Tolle, Sean McGrath, Ioana D. Olaru, Stephan Katzenschlager, Seda Yerlikaya, Maurizio Grilli, Nira R. Pollock, Berra Erkosar, Aurelien Mace, Stefano Ongarello, Cheryl C. Johnson, Jilian A. Sacks, Claudia M. Denkinger

## Abstract

**Introduction:** Self-testing for COVID-19 (C19ST) based on antigen detecting diagnostics could significantly support controlling the SARS-CoV-2 pandemic. To inform the World Health Organization in developing a C19ST guideline, we performed a systematic review and meta-analysis of the available literature.

**Methods:** We electronically searched Medline and the Web of Science core collection, performed secondary reference screening, and contacted experts for further relevant publications. Any study published between December 1, 2020 and November 30, 2021 assessing the epidemiological impact and clinical utility of C19ST was included. Study quality was evaluated using the Newcastle Ottawa Scale (NOS). The review was registered on PROSPERO (CRD42022299977).

**Results:** 11 studies only from high-income countries with an overall low quality (median of 3/9 stars on the NOS) were found. Pooled C19ST positivity was 0.2% (95% CI 0.1% to 0.4%; eight data sets) in populations where otherwise no dedicated testing would have occurred. The impact of self-testing on virus transmission was uncertain. Positive test results mainly resulted in people having to isolate without further confirmation of results (eight data sets). When testing was voluntary by study design, pooled testing uptake was 53.2% (95% CI 36.7% to 68.9%; five data sets. Outside direct health impacts, C19ST reduced quarantine duration and absenteeism from work, and made study participants feel safer. Study participants favored self-testing and were confident that they performed testing and sampling correctly.

**Conclusions:** The present data suggests that C19ST could be a valuable tool in reducing the spread of COVID-19, as it can achieve good uptake, may identify additional cases, and was generally perceived as positive by study participants. However, data was very limited and heterogenous, and further research especially in low- and middle-income countries is needed to assess the clinical utility and epidemiological impact of C19ST in more detail.

**CONTRIBUTIONS TO THE LITERATURE:**

- COVID-19 self-testing (C19ST) using antigen detection could conceivably support pandemic control. A current PubMed search found no systematic evidence synthesis of studies assessing the epidemiological impact and clinical utility of C19ST implementation
- We systematically reviewed and meta-analyzed 11 studies including more than 1.1 million persons tested
- C19ST can achieve good uptake, may identify additional cases, and was general perceived as positive by study participants, suggesting it to be a valuable tool in reducing the spread of SARS-CoV-2
- Further data especially from low- and middle-income countries is needed to understand the impact of C19ST in more detail
