## Supplementary material for "The clinical utility and epidemiological impact of self-testing for SARS-CoV-2 using antigen detecting diagnostics: a systematic review and meta-analysis": Parameters extracted

### Sheet: Tabelle1
S1 Table. List of parameters extracted from studies.
References			Study assessment			Study characteristics			Testing characteristics			Transmission related outcomes			Health system outcomes
	Study ID		Identification	Study ID		Identification	Study ID		Identification	Study ID		Identification	Study ID		Identification	Study ID
	Author			Sub_1			Sub_1			Sub_1			Sub_1			Sub_1
	Year			Author			Author			Author(s)			Author (s)			Author(s)
	Title		Newcastle Ottawa Scale	Selection - Question 1		General	Type		General	Ag-RDT Used		Community level health impact	Incidence		Health system effects	Hospitalization
	Peer-Review Status			Selection - Question 2			Start Date			Sample Type			Prevalence			ICU occupancy
				Selection - Question 3			End Date			Frequency of Testing			Cases Averted			Transmission within health care workers
				Selection - Question 4			Location			Times per week			Secondary cases		Not health related effects	School Operations
				Comparability - Question 1			Community			Total number of tests performed			Secondary contacts			Quarantine Duration
				Outcome - Question 1			GDP per Capita		Ag-RDT implementation	Test distributer			Test Uptake			Wellbeing
				Outcome - Question 2			Costs for study participants			Testing location		Individual level health impact	Hospitalization			Absenteeism
				Outcome - Question 3		Study Participants	Total Population			Assistance			Disease Severity			Resource Usage
							Included			Supervision			Deaths Averted			User Costs
							Tested			Additional interventions			Positivity rate			Time Savings
							Age (mean)		Test Results	Results reported					Undesirable Effects	Use out of the intended
							Age (SD)			Total						Fabrication of Data
							Age (median)			Positive						Social Harm
							Age (Q1)			Negative						Adverse Events
							Age (Q3)			Invalid
							Age (u range)			False Interpretation
							Age (l range)		PCR follow up	Sample type
							Females			Total
							Literacy			TP
							Profession / social group			FN
							Symptomatic			TN
							Asymptomatic			FP
							Uknown symptom status		Comparator	Category
							Risk Factors			Concordance
							SARS-CoV-2 Exposure		Actions after Ag-RDT result	Ag-RDT positive result
							Vaccination status			RT-PCR follow up
							Seroconvalescence status			Ag-RDT negative result
										Tool to diagnose
										Time to diagnosis
										Time to Isolate
