## Supplementary material for "The clinical utility and epidemiological impact of self-testing for SARS-CoV-2 using antigen detecting diagnostics: a systematic review and meta-analysis": Extraction Sheet

### Sheet: References
S2 Table. Detailed study and testing characteristics.
Study ID	Author	Year	Title	Peer-Review Status
a01	Downs, L. O., et al	2021	Home-based SARS-CoV-2 lateral flow antigen testing in hospital workers	PR
a02	Hirst, J. A., et al	2021	Feasibility and Acceptability of Community Coronavirus Disease 2019 Testing Strategies (FACTS) in a University Setting	PR
a03	Hoehl, S., et al.	2021	High-Frequency Self-Testing by Schoolteachers for Sars-Cov-2 Using a Rapid Antigen Test	PR
a04	Kheiroddin, P., et al	2021	Results of WICOVIR Gargle Pool PCR Testing in German Schools Based on the First 100,000 Tests	PR
a05	Lamb, G., et al.	2021	Real-world evaluation of COVID-19 lateral flow device (LFD) mass-testing in healthcare workers at a London hospital; a prospective cohort analysis	PR
a07	Love, D. R. N., et al.	2021	The acceptability of testing contacts of confirmed COVID-19 cases using serial, self-administered lateral flow devices as an alternative to self-isolation	PP
a09	Stohr, J. J. J. M., et al	2021	Self-testing for the detection of SARS-CoV-2 infection with rapid antigen tests for people with suspected COVID-19 in the community	PR
a10	Tulloch, J. S. P., et al.	2021	Enhanced lateral flow testing strategies in care homes are associated with poor adherence and were insufficient to prevent COVID-19 outbreaks: results from a mixed methods implementation study	PR
a11	U. o. L. I. o. P. Health	2021	Covid-SMART Asymptomatic Testing Pilot in Liverpool City Region: Quantitative Evaluation	PP
a12	Wachinger, J., et al.	2021	Experiences with opt-in, at-home screening for SARS-CoV-2 at a primary school in Germany: an implementation study	PR
a14	Willeit, P., et al.	2021	Sensitivity and specificity of the antigen-based anterior nasal self-testing programme for detecting SARS-CoV-2 infection in schools, Austria, March 2021	PR

### Sheet: Study Characteristics
Identification			General					Study Participants
Study ID	Sub_1	Author	Type	Start Date	End Date	Location	Community	Total Population	Included	Tested	Literacy	Profession / social group	Symptomatic	Asymptomatic	Uknwonw symptom status	Risk Factors	SARS-CoV-2 Exposure	Vaccination status	Seroconvalescence status
a01	0	Downs, L. O., et al	prosp. cohort	2020-11-23	2021-01-09	United Kingdom	Urban	#	8657	7567	medium	Hospital Staff	0	7567	#	#	unclear	#	#
a02	1	Hirst, J. A., et al	prosp. cohort	2020-10-29	2021-01-18	United Kingdom	Urban	2132	2132	551	high	Students and University Staff	17	534	#	#	#	#	#
a02	2	Hirst, J. A., et al	prosp. cohort	2020-10-29	2021-01-18	United Kingdom	Urban	#	unclear	183	high	Students and University Staff	#	#	183	#	#	#	#
a03	0	Hoehl, S., et al.	prosp. cohort	2020-06-18	2020-09-10	Germany	Rural; Urban	#	711	635	high	School teachers	10	14	611	#	#	not vaccinated	#
a04	0	Kheiroddin, P., et al	prosp. cohort	2021-04-12	2021-05-10	Germany	Urban	#	#	#	#	Pupils (all grades)	#	#	#	#	#	#	#
a05	0	Lamb, G., et al.	prosp. cohort	2020-11-18	2021-01-21	United Kingdom	Urban	6702	6702	5076	unclear	Hospital Staff	100	45	4931	#	#	#	unclear
a07	0	Love, D. R. N., et al.	prosp. cohort	2020-12-11	2021-01-12	United Kingdom	Urban; Rural	1760	1282	570	#	General population	0	565	0	#	single	#	#
a09	1	Stohr, J. J. J. M., et al	prosp. cohort	2020-12-23	2021-01-17	Netherlands	Urban	#	1595	1595	unclear	General population	1114	481	0	#	#	#	#
a09	2	Stohr, J. J. J. M., et al	prosp. cohort	2020-12-23	2021-01-17	Netherlands	Urban	#	1606	1606	unclear	General population	1102	504	0	#	#	#	#
a10	1	Tulloch, J. S. P., et al.	prosp. cohort	2020-12-01	2021-01-10	United Kingdom	Urban	#	407	407	medium	Care home staff	#	#	#	#	#	#	#
a11	1	U.o.Liverpool	prosp. cohort	2020-12-03	2021-07-31	United Kingdom	Urban; Rural	#	#	321884	#	General population	#	#	#	#	#	#	#
a11	2	U.o.Liverpool	prosp. cohort	2020-12-03	2021-07-31	United Kingdom	Urban	#	#	#	high	Key workes (hospital staff)	#	#	#	#	single	#	#
a12	1	Wachinger, J., et al.	prosp. cohort	2021-03-22	2021-05-21	Germany	Periurban	34	34	21	high	School teachers	#	#	#	#	#	#	#
a12	2	Wachinger, J., et al.	prosp. cohort	2021-03-22	2021-05-21	Germany	Periurban	186	186	109	unclear	Pupils and their parents	#	#	#	#	#	#	#
a14	1	Willeit, P., et al.	prosp. cohort	2021-03-01	2021-03-18	Austria	Urban; Rural	360948	#	360948	low	Pupils (primary school)	0	360948	0	#	#	not vaccinated	#
a14	2	Willeit, P., et al.	prosp. cohort	2021-03-01	2021-03-18	Austria	Urban; Rural	319672	#	319672	medium	Pupils (secondary school)	0	319672	0	#	#	not vaccinated	#
a14	3	Willeit, P., et al.	prosp. cohort	2021-03-01	2021-03-18	Austria	Urban; Rural	104087	#	104087	high	School teachers	0	104087	0	#	#	unclear	#

### Sheet: Testing Characteristics
Identification			General					Ag-RDT implementation				Test Results					PCR follow up
Study ID	Sub_1	Author(s)	Ag-RDT Used	Sample Type	Frequency of Testing	Times per week	Total number of tests performed	Test distributer	Testing location	Assistance	Supervision	Results reported	Positive	Negative	Invalid	False Interpretation	Sample type	Total	TP	FN	TN	FP
a01	0	Downs, L. O., et al	Innova LFD	AN / MT	routine	2	46503	Employer	Home	no	no	#	328	45710	465	#	NP / OP	169	161	#	#	8
a02	1	Hirst, J. A., et al	Innova LFD	#	routine	unclear	2731	University	Testing Site; Home	no	only first test	#	9	2711	8	3	#	#	#	#	#	#
a02	2	Hirst, J. A., et al	Innova LFD	#	routine	unclear	459	University	Testing Site; Home	no	only first test	#	0	459	0	0	#	#	#	#	#	#
a03	0	Hoehl, S., et al.	R-Biopharm	AN / MT	routine	3.5	11385	unclear	Home	no	no	#	21	11315	49	#	#	25	5	4	#	16
a04	0	Kheiroddin, P., et al	#	#	routine	1	25000	School	School	#	#	1	3	#	0	0	gargle lavage	12	3	9	#	0
a05	0	Lamb, G., et al.	Innova LFD	AN / MT	routine	2	45022	Employer	Home	no	no	#	284	44676	62	#	#	299	244	36	#	15
a07	0	Love, D. R. N., et al.	Innova LFD	AN / MT	routine	6	2505	Public Heath Authority	Home	no	no	#	#	#	#	8	AN / MT	346	53	11	280	2
a09	1	Stohr, J. J. J. M., et al	BD-RDT	AN / MT	once	#	1595	Testing Site	Home	no	no	0.907	88	1476	31	#	NP / OP	1556	86	89	1379	2
a09	2	Stohr, J. J. J. M., et al	Roche RDT	AN / MT	once	#	1606	Testing Site	Home	no	no	0.907	122	1467	17	#	NP / OP	1583	118	74	1387	4
a10	1	Tulloch, J. S. P., et al.	Innova LFD	#	routine	2	1638	Employer	Work	no	no	#	5	1633	0	0	#	#	#	#	#	#
a11	1	U.o.Liverpool	Innova LFD	#	#	#	1900302	#	Home	no	no	#	13942	#	#	#	#	#	#	#	#	#
a11	2	U.o.Liverpool	Innova LFD	#	routine	7	#	Employer	Home	no	no	#	#	#	#	#	#	#	#	#	#	#
a12	1	Wachinger, J., et al.	Standard Q	AN / MT	routine	3	#	School	Home	no	no	#	0	#	#	#	#	#	#	#	#	#
a12	2	Wachinger, J., et al.	Standard Q	AN / MT	routine	3	#	School	Home	no	unclear	unclear	0	#	#	#	#	1	0	1	#	0
a14	1	Willeit, P., et al.	Lepu Medical Sars-Cov-2 RDT; Flowflex Sars-Cov-2 RDT	AN / MT	routine	1	2016068	School	School	no	yes	1	1145	#	#	#	gargle lavage	#	#	#	#	#
a14	2	Willeit, P., et al.	Lepu Medical Sars-Cov-2 RDT; Flowflex Sars-Cov-2 RDT	AN / MT	routine	2	1099568	School	School	no	yes	1	601	#	#	#	gargle lavage	#	#	#	#	#
a14	3	Willeit, P., et al.	Lepu Medical Sars-Cov-2 RDT; Flowflex Sars-Cov-2 RDT	AN / MT	routine	#	391318	Employer	School	no	no	1	912	#	#	#	gargle lavage	#	#	#	#	#
