## Supplementary material for "The clinical utility and epidemiological impact of self-testing for SARS-CoV-2 using antigen detecting diagnostics: a systematic review and meta-analysis": Detailed study assessment

### Sheet: References
S3 Table. Detailed study assessment.
Study ID	Author	Year	Title
a01	Downs, L. O., et al	2021	Home-based SARS-CoV-2 lateral flow antigen testing in hospital workers
a02	Hirst, J. A., et al	2021	Feasibility and Acceptability of Community Coronavirus Disease 2019 Testing Strategies (FACTS) in a University Setting
a03	Hoehl, S., et al.	2021	High-Frequency Self-Testing by Schoolteachers for Sars-Cov-2 Using a Rapid Antigen Test
a04	Kheiroddin, P., et al	2021	Results of WICOVIR Gargle Pool PCR Testing in German Schools Based on the First 100,000 Tests
a05	Lamb, G., et al.	2021	Real-world evaluation of COVID-19 lateral flow device (LFD) mass-testing in healthcare workers at a London hospital; a prospective cohort analysis
a07	Love, D. R. N., et al.	2021	The acceptability of testing contacts of confirmed COVID-19 cases using serial, self-administered lateral flow devices as an alternative to self-isolation
a09	Stohr, J. J. J. M., et al	2021	Self-testing for the detection of SARS-CoV-2 infection with rapid antigen tests for people with suspected COVID-19 in the community
a10	Tulloch, J. S. P., et al.	2021	Enhanced lateral flow testing strategies in care homes are associated with poor adherence and were insufficient to prevent COVID-19 outbreaks: results from a mixed methods implementation study
a11	U. o. L. I. o. P. Health	2021	Covid-SMART Asymptomatic Testing Pilot in Liverpool City Region: Quantitative Evaluation
a12	Wachinger, J., et al.	2021	Experiences with opt-in, at-home screening for SARS-CoV-2 at a primary school in Germany: an implementation study
a14	Willeit, P., et al.	2021	Sensitivity and specificity of the antigen-based anterior nasal self-testing programme for detecting SARS-CoV-2 infection in schools, Austria, March 2021

### Sheet: Study assessment
Identification				Newcastle Ottawa Scale
				Selection				Comparability	Outcome
Study ID	Sub_1	combined	Author	Question 1	Question 2	Question 3	Question 4	Question 1	Question 1	Question 2	Question 3
a01	0	a01_0	Downs, L. O., et al	c	a§	c	b	c	c	b	c
a02	1	a02_1	Hirst, J. A., et al	c	c	b§	a§	c	b§	a§	a§
a02	2	a02_2	Hirst, J. A., et al	c	c	b§	a§	c	b§	a§	d
a03	0	a03_0	Hoehl, S., et al.	c	c	c	a§	c	c	a§	c
a04	0	a04_0	Kheiroddin, P., et al	c	a§	d	b	a§	d	a§	a§
a05	0	a05_0	Lamb, G., et al.	c	c	c	a§	a§	c	a§	c
a07	0	a07_0	Love, D. R. N., et al.	c	a§	c	a§	c	c	a§	c
a09	1	a09_1	Stohr, J. J. J. M., et al	a§	a§	c	b	c	c	a§	d
a09	2	a09_2	Stohr, J. J. J. M., et al	a§	a§	c	b	c	c	a§	d
a10	1	a10_1	Tulloch, J. S. P., et al.	c	a§	d	b	c	d	a§	c
a11	1	a11_1	U.o.Liverpool	c	c	c	a§	c	c	a§	d
a11	2	a11_2	U.o.Liverpool	c	c	a§	a§	c	b§	a§	b§
a12	1	a12_1	Wachinger, J., et al.	c	c	c	a§	c	c	a§	d
a12	2	a12_2	Wachinger, J., et al.	c	c	c	a§	c	c	a§	a§
a14	1	a14_1	Willeit, P., et al.	c	c	c	a§	c	c	a§	b§
a14	2	a14_2	Willeit, P., et al.	c	c	c	a§	c	c	a§	b§
a14	3	a14_3	Willeit, P., et al.	c	c	c	a§	c	c	a§	b§
